# Reduced POLD3 Expression Induces DNA Damage and Telomere Shortening in Colorectal Cancer Cells: A Potential Mediator of Colorectal Cancer Risk Variants

**DOI:** 10.64898/2025.12.19.25342655

**Authors:** Eloise Clarkson, Nagore De LeoN, Sarah Aldulaimi, Ian Tomlinson, Terry Roberts, Annabelle Lewis

**Affiliations:** Centre for Genome Engineering and Maintenance, Department of Biosciences, College of Health and Life Sciences, Brunel University London, Uxbridge, UB8 3PH, UK; Centre for Genomics and Child Health, Blizard Institute, Queen Mary University of London, E1 2AT, UK; Department of Oncology, University of Oxford, Old Road Campus Building, Roosevelt Drive, Oxford, OX3 7DQ

## Abstract

DNA Polymerase Delta (Pol δ) acts in DNA synthesis and in DNA repair, both important factors in the proliferative nature, longevity, and mutability of cancer cells. The chromosomal region containing *POLD3*, the third subunit of Pol δ, has recently been identified by genome wide-association studies as containing single nucleotide polymorphisms (SNPs) that increase the risk of colorectal cancer (CRC).

To explore the effects of changing *POLD3* levels that may underly these statistical associations in CRC, we first carried out survival analyses in the Cancer Genome Atlas colon adenocarcinoma cohort. Cox proportional hazards modelling showed higher POLD3 expression to be associated with moderately improved overall survival in the full cohort. This association with survival was clearest in the microsatellite stable (MSS) subgroup.

In order to investigate the mechanisms by which lower POLD3 expression may be associated with poorer outcome, we generated CRC cell line models with reduced POLD3 expression levels. Knockdown of POLD3 resulted in reduced proliferative ability and stalling of the cell cycle in S phase, with some apoptosis of CRC cells. Importantly, POLD3 knockdown cells exhibited DNA damage, manifested by double-stranded breaks (DSBs), and upregulation of DSB repair pathways. Reduced POLD3 also correlated with shortened telomeres with disruption of, specifically, the ALT telomeric maintenance pathway.

Taken together these observations suggest that lower POLD3 expression can increase genetic instability in CRC cells in the form of DSBs and shortened telomeres and that this might underly the functional effect of CRC risk SNPs in the POLD3 locus in 11q13.4.

**Simple Summary:** DNA variants associated with an increased risk of colorectal cancer (CRC) are found near the gene POLD3. This study investigated the role of POLD3, a DNA replication and repair protein, in CRC. Analysis of patient data suggested that lower POLD3 expression was associated with reduced overall survival, particularly in patients with microsatellite stable tumours. To understand the biological basis of this association, CRC cell lines with reduced POLD3 expression were generated. Lower POLD3 levels slowed cell growth, stalled DNA replication, and increased cell death. Importantly though, reduced POLD3 expression led to greater DNA damage, including double-strand breaks, and activated DNA repair pathways. Cells with lower POLD3 also had shorter telomeres, probably due to disruption of the alternative lengthening of telomeres (ALT) maintenance pathway. These findings suggest that reduced POLD3 expression promotes genetic instability in CRC cells, which may contribute to poorer clinical outcomes, and provide a possible functional explanation for the risk variants in the POLD3 genomic region.
