## Supplementary Tables for "Reduced POLD3 Expression Induces DNA Damage and Telomere Shortening in Colorectal Cancer Cells: A Potential Mediator of Colorectal Cancer Risk Variants"

### Sheet: S1 POLD3_Expression
analysis_set	gene	group_var	n	p_anova	p_kruskal
COAD	POLD3	MS_group	200	0.000125995	3.21307e-05
COAD	POLD3	CMS	416	1.38183e-13	1.88129e-12
COAD	POLD3	stage	445	0.00729554	0.000904887
Posthoc_Pairwise Wilcoxon
group1	group2	p_adj	analysis_set	gene	group_var
MSI	MSS	3.23526e-05	COAD	POLD3	MS_group
CMS2	CMS1	3.55871e-09	COAD	POLD3	CMS
CMS3	CMS1	0.07801	COAD	POLD3	CMS
CMS4	CMS1	1.79613e-10	COAD	POLD3	CMS
CMS3	CMS2	0.000587533	COAD	POLD3	CMS
CMS4	CMS2	0.449602	COAD	POLD3	CMS
CMS4	CMS3	9.89547e-05	COAD	POLD3	CMS
II	I	0.853039	COAD	POLD3	stage
III	I	0.388704	COAD	POLD3	stage
IV	I	0.00234414	COAD	POLD3	stage
III	II	0.370842	COAD	POLD3	stage
IV	II	0.000686869	COAD	POLD3	stage
IV	III	0.0102555	COAD	POLD3	stage
Supplementary Table S1. POLD3 expression across molecular subgroups and pathological state. Global and post hoc statistical comparisons of POLD3 expression according to microsatellite group, CMS and pathological stages I–IV subtypes.

### Sheet: S2 SURVIVAL_KM
KAPLAN-MEIER
analysis_set	gene	analysis	model	n	events	p_logrank
COAD	POLD3	overall	median_split_KM	434	95	0.233085
COAD	POLD3	MSI	median_split_KM	34	9	0.188641
COAD	POLD3	MSS	median_split_KM	151	27	0.0178602
COAD	POLD3	within_CMS_CMS1	median_split_KM	76	19	0.0454576
COAD	POLD3	within_CMS_CMS2	median_split_KM	123	21	0.172715
COAD	POLD3	within_CMS_CMS3	median_split_KM	67	8	0.0175993
COAD	POLD3	within_CMS_CMS4	median_split_KM	127	32	0.862303
Supplementary Table S2. Kaplan-Meier survival analyses in overall COAD, microsatellite-defined subgroups and CMS subgroups.

### Sheet: S3 SURVIVAL_COX
COX
variable	HR	lower95	upper95	p	n	events	analysis_set	gene	analysis	model
expr_z	0.780172	0.637553	0.954693	0.0159473	434	95	COAD	POLD3	overall	univariable_continuous
expr_z	0.878776	0.707773	1.0911	0.241852	423	90	COAD	POLD3	overall	multivariable_age_sex_stage
expr_z	0.648648	0.348788	1.2063	0.171484	34	9	COAD	POLD3	MSI	univariable_continuous
expr_z	0.80583	0.317703	2.04393	0.649396	34	9	COAD	POLD3	MSI	multivariable_age_sex_stage
expr_z	0.722721	0.502637	1.03917	0.0796729	151	27	COAD	POLD3	MSS	univariable_continuous
expr_z	0.877402	0.57702	1.33416	0.540757	150	27	COAD	POLD3	MSS	multivariable_age_sex_stage
expr_z	0.582229	0.378623	0.895326	0.0137567	76	19	COAD	POLD3	within_CMS_CMS1	univariable_continuous
expr_z	0.74503	0.429697	1.29177	0.294543	76	19	COAD	POLD3	within_CMS_CMS1	multivariable_age_sex_stage
expr_z	0.72714	0.49272	1.07309	0.108558	123	21	COAD	POLD3	within_CMS_CMS2	univariable_continuous
expr_z	0.843172	0.527699	1.34724	0.475589	118	20	COAD	POLD3	within_CMS_CMS2	multivariable_age_sex_stage
expr_z	0.242376	0.0879142	0.668218	0.0061608	67	8	COAD	POLD3	within_CMS_CMS3	univariable_continuous
expr_z	0.32495	0.0998269	1.05776	0.061941	65	8	COAD	POLD3	within_CMS_CMS3	multivariable_age_sex_stage
expr_z	1.07826	0.745912	1.55868	0.688601	127	32	COAD	POLD3	within_CMS_CMS4	univariable_continuous
expr_z	1.23328	0.806909	1.88494	0.332676	124	29	COAD	POLD3	within_CMS_CMS4	multivariable_age_sex_stage
Supplementary Table S3. Cox survival analyses of POLD3 expression in overall COAD, microsatellite-defined subgroups and CMS subgroups. Multivariable models were adjusted for age, sex and pathological stage.

### Sheet: S4 INTERACTION MODELS
A. Interaction between POLD3 expression and microsatellite group
term	estimate	std.error	statistic	p.value	analysis	n	events
expr_z	0.888544	0.22607	-0.522721	0.601169	interaction_MS_group	184	36
MS_groupMSI	2.77936	0.494276	2.06812	0.0386287	interaction_MS_group	184	36
expr_z:MS_groupMSI	0.670412	0.437572	-0.91382	0.360812	interaction_MS_group	184	36
B. Interaction between POLD3 expression and CMS subtype
term	estimate	std.error	statistic	p.value	analysis	n	events
expr_z	0.733381	0.22283	-1.3916	0.164043	interaction_CMS	383	76
CMSCMS2	0.454968	0.37088	-2.1234	0.0337201	interaction_CMS	383	76
CMSCMS3	0.434105	0.503742	-1.65654	0.0976124	interaction_CMS	383	76
CMSCMS4	0.721926	0.340488	-0.956956	0.338589	interaction_CMS	383	76
stage_simpleIII	4.3176	0.61665	2.37201	0.0176917	interaction_CMS	383	76
stage_simpleIV	12.7207	0.620518	4.09857	4.15718e-05	interaction_CMS	383	76
expr_z:CMSCMS2	0.943937	0.33252	-0.173512	0.862249	interaction_CMS	383	76
expr_z:CMSCMS3	0.489769	0.502648	-1.42012	0.155572	interaction_CMS	383	76
expr_z:CMSCMS4	2.09482	0.356102	2.07656	0.0378419	interaction_CMS	383	76
Supplementary Table S4. Interaction models. Estimates were derived from a Cox proportional hazards model adjusted for age, sex and pathological stage A. MSS was used as the reference microsatellite group. B. CMS1 was used as the reference subtype.
